# Smoking drives an epigenetic memory of aberrant hematopoiesis

**DOI:** 10.64898/2026.05.14.26353250

**Authors:** Charles E. Breeze, Gabriel A. Goodney, Hantao Wang, Aubrey K. Hubbard, Jungeun Lim, Mitchell J. Machiela, Thanh T. Hoang, Marie Richards-Barber, Christine Tran, Matthew Tolentino, Mark Hansen, Rishi Porecha, Nicole Renke, Wanding Zhou, Nora Franceschini, Sonja Berndt, Jonathan Hofmann, Mikyeong Lee, Stephanie J. London, Jason Y.Y. Wong

**Affiliations:** Occupational and Environmental Epidemiology Branch, Division of Cancer Epidemiology and Genetics, National Cancer Institute, National Institutes of Health, 9609 Medical Center Drive, Rockville, MD 20850, USA; Epidemiology and Community Health Branch, Division of Intramural Research, National Heart Lung and Blood Institute, National Institutes of Health, 10 Center Drive, Bethesda, MD 20892, USA; Epidemiology Branch, National Institute of Environmental Health Sciences, National Institutes of Health, Research Triangle Park, NC, USA; DLH LLC, Bethesda, MD, USA; Department of Pediatrics, Division of Hematology-Oncology, Baylor College of Medicine, Houston, Texas, USA; Cancer and Hematology Center, Texas Children’s Hospital, Houston, Texas 77030, USA; Westat, Inc., Durham, North Carolina, United States of America; Illumina, Inc., San Diego, CA 92122, USA; Center for Computational and Genomic Medicine, The Children’s Hospital of Philadelphia, Philadelphia, PA 19104, USA; Department of Pathology and Laboratory Medicine, University of Pennsylvania, Philadelphia, PA 19104, USA; Department of Epidemiology, University of North Carolina, Chapel Hill, NC, USA

## Abstract

Tobacco smoking induces DNA methylation (DNAm) changes in blood and other tissues, which may influence chronic health outcomes. However, the breadth of smoking-related DNAm changes remains unmapped, offering a space for employing novel technologies. To expand our understanding of smoking impacts on DNAm, we conducted an epigenome-wide association study (EWAS) comparing ever smokers to never smokers, using blood from a multiethnic U.S. study population (n=887). We employed the newly developed Illumina Methylation Screening Array (MSA) covering 269,094 unique sites, including 123,776 CpGs not assayed in previous EWAS. Trans-ethnic meta-analysis identified 152 differentially methylated positions (DMPs) associated with ever-smoking status (n=764); European-specific analysis yielded 129 DMPs (n=674), including 106 overlapping with trans-ethnic analysis. A separate, large-scale replication EWAS (n=2,190) confirmed 91 trans-ethnic and 77 European-specific DMPs. Among our findings, we identified 61 DMPs at CpGs novel to the MSA platform, including near both new and known smoking-associated genes. Most notably, we uncovered a dense cluster of 12 DMPs within a 1117 bp region of *ECEL1P1*, forming the most long-lasting, persistent smoking-associated DMR ever detected, even among former smokers who quit decades prior. We also detected new signals at *AHRR*, a well-known locus for smoking-related DNAm changes. eFORGE analysis revealed that detected smoking-associated DNAm changes are predominantly located in hematopoietic stem and progenitor cell (HSPC) DNase I hotspots, aligning with gene set enrichment analyses that highlighted pathways related to hematopoietic stem cell differentiation. Our findings suggest that HSPCs serve as a reservoir for an epigenetic memory of smoking. Additionally, we observed short-term cell-specific smoking-associated DNAm changes in myeloid cells. Our results demonstrate the utility of the MSA in expanding our knowledge of both transient and persistent environmental exposure-associated DNAm changes.

**Highlights:**

- Applied the state-of-the-art Methylation Screening Array (MSA), 269,094 unique sites including 123,776 not studied previously, which were selected for likely functional relevance.
- Identified 61 novel smoking-associated differentially methylated positions (DMPs), annotated to novel genes as well as genes previously associated with smoking-related DNA methylation.
- Smoking-associated DMPs were enriched in regulatory elements of hematopoietic stem and progenitor cells (HSPCs, via eFORGE analyses and GSEA) and HSPC regulatory genes (e.g. *RUNX1*), implicating HSPCs as reservoirs of long-term epigenetic memory.
- 12 DMPs collectively form the most long-lasting, persistent smoking-associated differentially methylated region (DMR) detected so far, spanning a 1117 bp region at *ECEL1P1*.
- Smoking drives two distinct classes of DNAm alterations: transient, myeloid-specific changes and persistent, cell-type-shared signatures originating in HSPCs, forming a dual-track model of smoking-induced epigenetic remodeling.
