## Supplementary material for "Smoking drives an epigenetic memory of aberrant hematopoiesis": File S1

### Sheet: Sheet1
File S1: Roadmap Epigenomics Consortium DNase I hotspots overlapping cg25815220 across different tissues and cell types (coordinates shown are for hg19)
cgID	CpG.chr	CpG.start	CpG.end	DNase.I.hotspot.chr	DNase.I.hotspot.start	DNase.I.hotspot.end	.	DNase.I.hotspot.signal	DNase I hotspot tissue/cell type file
cg25815220	chr21	36238617	36238618	chr21	36237877	36238727	.	49.2162	E003_H1_Cells_ES_Cell.E003-DNase.hotspot.fdr0.01.broad.bed.hg19.bed
cg25815220	chr21	36238617	36238618	chr21	36237376	36239205	.	115.466	E004_H1_BMP4_Derived_Mesendoderm_Cultured_Cells_ES_Cell.E004-DNase.hotspot.fdr0.01.broad.bed.hg19.bed
cg25815220	chr21	36238617	36238618	chr21	36236409	36238648	.	54.4986	E005_H1_BMP4_Derived_Trophoblast_Cultured_Cells_ES_Cell.E005-DNase.hotspot.fdr0.01.broad.bed.hg19.bed
cg25815220	chr21	36238617	36238618	chr21	36237438	36238832	.	90.7294	E006_H1_Derived_Mesenchymal_Stem_Cells_ES_Cell.E006-DNase.hotspot.fdr0.01.broad.bed.hg19.bed
cg25815220	chr21	36238617	36238618	chr21	36238025	36238643	.	9.10541	E007_H1_Derived_Neuronal_Progenitor_Cultured_Cells_ES_Cell.E007-DNase.hotspot.fdr0.01.broad.bed.hg19.bed
cg25815220	chr21	36238617	36238618	chr21	36237562	36238716	.	21.6913	E008_H9_Cells_ES_Cell.E008-DNase.hotspot.fdr0.01.broad.bed.hg19.bed
cg25815220	chr21	36238617	36238618	chr21	36237671	36238667	.	43.6155	E021_iPS_DF_6.9_Cells_IPS_cell.E021-DNase.hotspot.fdr0.01.broad.bed.hg19.bed
cg25815220	chr21	36238617	36238618	chr21	36238051	36238671	.	80.3853	E022_iPS_DF_19.11_Cells_IPS_cell.E022-DNase.hotspot.fdr0.01.broad.bed.hg19.bed
cg25815220	chr21	36238617	36238618	chr21	36237628	36238904	.	166.691	E029_Primary_monocytes_from_peripheral_blood_Blood.E029-DNase.hotspot.fdr0.01.broad.bed.hg19.bed
cg25815220	chr21	36238617	36238618	chr21	36237662	36238815	.	40.4779	E032_Primary_B_cells_from_peripheral_blood_Blood.E032-DNase.hotspot.fdr0.01.broad.bed.hg19.bed
cg25815220	chr21	36238617	36238618	chr21	36237730	36238636	.	33.3632	E033_Primary_T_cells_from_cord_blood_Blood.E033-DNase.hotspot.fdr0.01.broad.bed.hg19.bed
cg25815220	chr21	36238617	36238618	chr21	36237741	36238842	.	29.5081	E046_Primary_Natural_Killer_cells_from_peripheral_Blood.E046-DNase.hotspot.fdr0.01.broad.bed.hg19.bed
cg25815220	chr21	36238617	36238618	chr21	36237552	36238701	.	53.6467	E055_Foreskin_Fibroblast_Primary_Cells_skin01_Skin.E055-DNase.hotspot.fdr0.01.broad.bed.hg19.bed
cg25815220	chr21	36238617	36238618	chr21	36237531	36238689	.	29.0099	E091_Placenta_Placenta.E091-DNase.hotspot.fdr0.01.broad.bed.hg19.bed
