## Supplementary material for "Smoking drives an epigenetic memory of aberrant hematopoiesis": File S2

### Sheet: Sheet1
File S2: Roadmap Epigenomics Consortium chromatin states overlapping cg25815220 across different tissues and cell types (coordinates shown are for hg19)
cgID	CpG.chr	CpG.start	CpG.end	chromatin.state.chr	chromatin.state.start	chromatin.state.end	chromatin.state	chromatin.state tissue/cell type file
cg25815220	chr21	36238617	36238618	chr21	36236800	36239200	12_EnhBiv	E001_15_coreMarks_mnemonics.bed.gz
cg25815220	chr21	36238617	36238618	chr21	36237600	36239000	7_Enh	E002_15_coreMarks_mnemonics.bed.gz
cg25815220	chr21	36238617	36238618	chr21	36238400	36243800	13_ReprPC	E003_15_coreMarks_mnemonics.bed.gz
cg25815220	chr21	36238617	36238618	chr21	36238400	36238800	5_TxWk	E004_15_coreMarks_mnemonics.bed.gz
cg25815220	chr21	36238617	36238618	chr21	36238400	36239000	5_TxWk	E005_15_coreMarks_mnemonics.bed.gz
cg25815220	chr21	36238617	36238618	chr21	36238600	36240000	5_TxWk	E006_15_coreMarks_mnemonics.bed.gz
cg25815220	chr21	36238617	36238618	chr21	36238400	36255800	15_Quies	E007_15_coreMarks_mnemonics.bed.gz
cg25815220	chr21	36238617	36238618	chr21	36238200	36239000	14_ReprPCWk	E008_15_coreMarks_mnemonics.bed.gz
cg25815220	chr21	36238617	36238618	chr21	36238400	36255400	14_ReprPCWk	E009_15_coreMarks_mnemonics.bed.gz
cg25815220	chr21	36238617	36238618	chr21	36237600	36239000	12_EnhBiv	E010_15_coreMarks_mnemonics.bed.gz
cg25815220	chr21	36238617	36238618	chr21	36237800	36239200	7_Enh	E011_15_coreMarks_mnemonics.bed.gz
cg25815220	chr21	36238617	36238618	chr21	36238000	36238800	12_EnhBiv	E012_15_coreMarks_mnemonics.bed.gz
cg25815220	chr21	36238617	36238618	chr21	36238200	36240000	7_Enh	E013_15_coreMarks_mnemonics.bed.gz
cg25815220	chr21	36238617	36238618	chr21	36238600	36238800	11_BivFlnk	E014_15_coreMarks_mnemonics.bed.gz
cg25815220	chr21	36238617	36238618	chr21	36238400	36238800	10_TssBiv	E015_15_coreMarks_mnemonics.bed.gz
cg25815220	chr21	36238617	36238618	chr21	36238600	36238800	11_BivFlnk	E016_15_coreMarks_mnemonics.bed.gz
cg25815220	chr21	36238617	36238618	chr21	36236200	36251400	6_EnhG	E017_15_coreMarks_mnemonics.bed.gz
cg25815220	chr21	36238617	36238618	chr21	36238200	36239400	12_EnhBiv	E018_15_coreMarks_mnemonics.bed.gz
cg25815220	chr21	36238617	36238618	chr21	36238200	36239400	12_EnhBiv	E019_15_coreMarks_mnemonics.bed.gz
cg25815220	chr21	36238617	36238618	chr21	36238400	36239200	12_EnhBiv	E020_15_coreMarks_mnemonics.bed.gz
cg25815220	chr21	36238617	36238618	chr21	36237400	36239200	12_EnhBiv	E021_15_coreMarks_mnemonics.bed.gz
cg25815220	chr21	36238617	36238618	chr21	36238400	36240000	13_ReprPC	E022_15_coreMarks_mnemonics.bed.gz
cg25815220	chr21	36238617	36238618	chr21	36238400	36241600	4_Tx	E023_15_coreMarks_mnemonics.bed.gz
cg25815220	chr21	36238617	36238618	chr21	36237400	36239400	7_Enh	E024_15_coreMarks_mnemonics.bed.gz
cg25815220	chr21	36238617	36238618	chr21	36230200	36239200	6_EnhG	E025_15_coreMarks_mnemonics.bed.gz
cg25815220	chr21	36238617	36238618	chr21	36236600	36239000	6_EnhG	E026_15_coreMarks_mnemonics.bed.gz
cg25815220	chr21	36238617	36238618	chr21	36237000	36248000	6_EnhG	E027_15_coreMarks_mnemonics.bed.gz
cg25815220	chr21	36238617	36238618	chr21	36234800	36239800	6_EnhG	E028_15_coreMarks_mnemonics.bed.gz
cg25815220	chr21	36238617	36238618	chr21	36237800	36240000	7_Enh	E029_15_coreMarks_mnemonics.bed.gz
cg25815220	chr21	36238617	36238618	chr21	36238600	36240200	7_Enh	E030_15_coreMarks_mnemonics.bed.gz
cg25815220	chr21	36238617	36238618	chr21	36237800	36239400	7_Enh	E031_15_coreMarks_mnemonics.bed.gz
cg25815220	chr21	36238617	36238618	chr21	36237600	36239200	7_Enh	E032_15_coreMarks_mnemonics.bed.gz
cg25815220	chr21	36238617	36238618	chr21	36222200	36244200	4_Tx	E033_15_coreMarks_mnemonics.bed.gz
cg25815220	chr21	36238617	36238618	chr21	36237800	36240800	6_EnhG	E034_15_coreMarks_mnemonics.bed.gz
cg25815220	chr21	36238617	36238618	chr21	36238000	36239200	6_EnhG	E035_15_coreMarks_mnemonics.bed.gz
cg25815220	chr21	36238617	36238618	chr21	36238000	36240400	6_EnhG	E036_15_coreMarks_mnemonics.bed.gz
cg25815220	chr21	36238617	36238618	chr21	36238000	36239400	7_Enh	E037_15_coreMarks_mnemonics.bed.gz
cg25815220	chr21	36238617	36238618	chr21	36238000	36239200	7_Enh	E038_15_coreMarks_mnemonics.bed.gz
cg25815220	chr21	36238617	36238618	chr21	36222400	36238800	4_Tx	E039_15_coreMarks_mnemonics.bed.gz
cg25815220	chr21	36238617	36238618	chr21	36238200	36240600	7_Enh	E040_15_coreMarks_mnemonics.bed.gz
cg25815220	chr21	36238617	36238618	chr21	36237800	36239400	6_EnhG	E041_15_coreMarks_mnemonics.bed.gz
cg25815220	chr21	36238617	36238618	chr21	36237800	36240600	6_EnhG	E042_15_coreMarks_mnemonics.bed.gz
cg25815220	chr21	36238617	36238618	chr21	36237800	36239200	6_EnhG	E043_15_coreMarks_mnemonics.bed.gz
cg25815220	chr21	36238617	36238618	chr21	36238000	36240400	6_EnhG	E044_15_coreMarks_mnemonics.bed.gz
cg25815220	chr21	36238617	36238618	chr21	36237800	36240000	5_TxWk	E045_15_coreMarks_mnemonics.bed.gz
cg25815220	chr21	36238617	36238618	chr21	36238600	36240000	4_Tx	E046_15_coreMarks_mnemonics.bed.gz
cg25815220	chr21	36238617	36238618	chr21	36238400	36242000	5_TxWk	E047_15_coreMarks_mnemonics.bed.gz
cg25815220	chr21	36238617	36238618	chr21	36238200	36239400	6_EnhG	E048_15_coreMarks_mnemonics.bed.gz
cg25815220	chr21	36238617	36238618	chr21	36230200	36239400	6_EnhG	E049_15_coreMarks_mnemonics.bed.gz
cg25815220	chr21	36238617	36238618	chr21	36237800	36238800	6_EnhG	E050_15_coreMarks_mnemonics.bed.gz
cg25815220	chr21	36238617	36238618	chr21	36237800	36239200	6_EnhG	E051_15_coreMarks_mnemonics.bed.gz
cg25815220	chr21	36238617	36238618	chr21	36238600	36239800	5_TxWk	E052_15_coreMarks_mnemonics.bed.gz
cg25815220	chr21	36238617	36238618	chr21	36235400	36255200	14_ReprPCWk	E053_15_coreMarks_mnemonics.bed.gz
cg25815220	chr21	36238617	36238618	chr21	36219200	36255800	15_Quies	E054_15_coreMarks_mnemonics.bed.gz
cg25815220	chr21	36238617	36238618	chr21	36238200	36241800	6_EnhG	E055_15_coreMarks_mnemonics.bed.gz
cg25815220	chr21	36238617	36238618	chr21	36238000	36240000	6_EnhG	E056_15_coreMarks_mnemonics.bed.gz
cg25815220	chr21	36238617	36238618	chr21	36236600	36239200	6_EnhG	E057_15_coreMarks_mnemonics.bed.gz
cg25815220	chr21	36238617	36238618	chr21	36235000	36241000	6_EnhG	E058_15_coreMarks_mnemonics.bed.gz
cg25815220	chr21	36238617	36238618	chr21	36238400	36240000	5_TxWk	E059_15_coreMarks_mnemonics.bed.gz
cg25815220	chr21	36238617	36238618	chr21	36236200	36241000	6_EnhG	E061_15_coreMarks_mnemonics.bed.gz
cg25815220	chr21	36238617	36238618	chr21	36222200	36252000	4_Tx	E062_15_coreMarks_mnemonics.bed.gz
cg25815220	chr21	36238617	36238618	chr21	36236200	36239200	6_EnhG	E063_15_coreMarks_mnemonics.bed.gz
cg25815220	chr21	36238617	36238618	chr21	36238400	36240000	5_TxWk	E065_15_coreMarks_mnemonics.bed.gz
cg25815220	chr21	36238617	36238618	chr21	36238600	36239000	5_TxWk	E066_15_coreMarks_mnemonics.bed.gz
cg25815220	chr21	36238617	36238618	chr21	36216000	36257400	14_ReprPCWk	E067_15_coreMarks_mnemonics.bed.gz
cg25815220	chr21	36238617	36238618	chr21	36229400	36256800	15_Quies	E068_15_coreMarks_mnemonics.bed.gz
cg25815220	chr21	36238617	36238618	chr21	36237400	36257200	14_ReprPCWk	E069_15_coreMarks_mnemonics.bed.gz
cg25815220	chr21	36238617	36238618	chr21	36220400	36249600	15_Quies	E070_15_coreMarks_mnemonics.bed.gz
cg25815220	chr21	36238617	36238618	chr21	36238200	36256200	14_ReprPCWk	E071_15_coreMarks_mnemonics.bed.gz
cg25815220	chr21	36238617	36238618	chr21	36208800	36257600	14_ReprPCWk	E072_15_coreMarks_mnemonics.bed.gz
cg25815220	chr21	36238617	36238618	chr21	36234600	36258000	14_ReprPCWk	E073_15_coreMarks_mnemonics.bed.gz
cg25815220	chr21	36238617	36238618	chr21	36224600	36257400	14_ReprPCWk	E074_15_coreMarks_mnemonics.bed.gz
cg25815220	chr21	36238617	36238618	chr21	36238600	36240000	5_TxWk	E075_15_coreMarks_mnemonics.bed.gz
cg25815220	chr21	36238617	36238618	chr21	36217800	36248200	5_TxWk	E076_15_coreMarks_mnemonics.bed.gz
cg25815220	chr21	36238617	36238618	chr21	36236600	36239000	6_EnhG	E077_15_coreMarks_mnemonics.bed.gz
cg25815220	chr21	36238617	36238618	chr21	36236800	36241600	4_Tx	E078_15_coreMarks_mnemonics.bed.gz
cg25815220	chr21	36238617	36238618	chr21	36238400	36240000	5_TxWk	E079_15_coreMarks_mnemonics.bed.gz
cg25815220	chr21	36238617	36238618	chr21	36238000	36238800	7_Enh	E080_15_coreMarks_mnemonics.bed.gz
cg25815220	chr21	36238617	36238618	chr21	36238000	36245000	14_ReprPCWk	E081_15_coreMarks_mnemonics.bed.gz
cg25815220	chr21	36238617	36238618	chr21	36229600	36244600	15_Quies	E082_15_coreMarks_mnemonics.bed.gz
cg25815220	chr21	36238617	36238618	chr21	36237600	36243400	14_ReprPCWk	E083_15_coreMarks_mnemonics.bed.gz
cg25815220	chr21	36238617	36238618	chr21	36238600	36249600	5_TxWk	E084_15_coreMarks_mnemonics.bed.gz
cg25815220	chr21	36238617	36238618	chr21	36238600	36240000	5_TxWk	E085_15_coreMarks_mnemonics.bed.gz
cg25815220	chr21	36238617	36238618	chr21	36237400	36250400	15_Quies	E086_15_coreMarks_mnemonics.bed.gz
cg25815220	chr21	36238617	36238618	chr21	36212200	36240200	14_ReprPCWk	E087_15_coreMarks_mnemonics.bed.gz
cg25815220	chr21	36238617	36238618	chr21	36238400	36241600	5_TxWk	E088_15_coreMarks_mnemonics.bed.gz
cg25815220	chr21	36238617	36238618	chr21	36238600	36240000	5_TxWk	E089_15_coreMarks_mnemonics.bed.gz
cg25815220	chr21	36238617	36238618	chr21	36238600	36238800	7_Enh	E090_15_coreMarks_mnemonics.bed.gz
cg25815220	chr21	36238617	36238618	chr21	36236000	36238800	7_Enh	E091_15_coreMarks_mnemonics.bed.gz
cg25815220	chr21	36238617	36238618	chr21	36238600	36240000	5_TxWk	E092_15_coreMarks_mnemonics.bed.gz
cg25815220	chr21	36238617	36238618	chr21	36238400	36249600	4_Tx	E093_15_coreMarks_mnemonics.bed.gz
cg25815220	chr21	36238617	36238618	chr21	36238400	36240000	5_TxWk	E094_15_coreMarks_mnemonics.bed.gz
cg25815220	chr21	36238617	36238618	chr21	36238000	36256000	14_ReprPCWk	E095_15_coreMarks_mnemonics.bed.gz
cg25815220	chr21	36238617	36238618	chr21	36238400	36239800	5_TxWk	E096_15_coreMarks_mnemonics.bed.gz
cg25815220	chr21	36238617	36238618	chr21	36219200	36257200	5_TxWk	E097_15_coreMarks_mnemonics.bed.gz
cg25815220	chr21	36238617	36238618	chr21	36237000	36249600	5_TxWk	E098_15_coreMarks_mnemonics.bed.gz
cg25815220	chr21	36238617	36238618	chr21	36236400	36240400	6_EnhG	E099_15_coreMarks_mnemonics.bed.gz
cg25815220	chr21	36238617	36238618	chr21	36237000	36242400	5_TxWk	E100_15_coreMarks_mnemonics.bed.gz
cg25815220	chr21	36238617	36238618	chr21	36238600	36240000	5_TxWk	E101_15_coreMarks_mnemonics.bed.gz
cg25815220	chr21	36238617	36238618	chr21	36238400	36239800	5_TxWk	E102_15_coreMarks_mnemonics.bed.gz
cg25815220	chr21	36238617	36238618	chr21	36217600	36257400	5_TxWk	E103_15_coreMarks_mnemonics.bed.gz
cg25815220	chr21	36238617	36238618	chr21	36237000	36241400	5_TxWk	E104_15_coreMarks_mnemonics.bed.gz
cg25815220	chr21	36238617	36238618	chr21	36237200	36257400	15_Quies	E105_15_coreMarks_mnemonics.bed.gz
cg25815220	chr21	36238617	36238618	chr21	36238600	36239000	5_TxWk	E106_15_coreMarks_mnemonics.bed.gz
cg25815220	chr21	36238617	36238618	chr21	36238200	36239200	7_Enh	E107_15_coreMarks_mnemonics.bed.gz
cg25815220	chr21	36238617	36238618	chr21	36237000	36238800	7_Enh	E108_15_coreMarks_mnemonics.bed.gz
cg25815220	chr21	36238617	36238618	chr21	36238600	36248400	5_TxWk	E109_15_coreMarks_mnemonics.bed.gz
cg25815220	chr21	36238617	36238618	chr21	36238200	36240000	5_TxWk	E110_15_coreMarks_mnemonics.bed.gz
cg25815220	chr21	36238617	36238618	chr21	36237600	36244800	14_ReprPCWk	E111_15_coreMarks_mnemonics.bed.gz
cg25815220	chr21	36238617	36238618	chr21	36222200	36251400	4_Tx	E112_15_coreMarks_mnemonics.bed.gz
cg25815220	chr21	36238617	36238618	chr21	36238600	36239800	5_TxWk	E113_15_coreMarks_mnemonics.bed.gz
cg25815220	chr21	36238617	36238618	chr21	36236200	36239200	6_EnhG	E114_15_coreMarks_mnemonics.bed.gz
cg25815220	chr21	36238617	36238618	chr21	36161400	36245800	4_Tx	E115_15_coreMarks_mnemonics.bed.gz
cg25815220	chr21	36238617	36238618	chr21	36237000	36239000	2_TssAFlnk	E116_15_coreMarks_mnemonics.bed.gz
cg25815220	chr21	36238617	36238618	chr21	36238600	36240400	5_TxWk	E117_15_coreMarks_mnemonics.bed.gz
cg25815220	chr21	36238617	36238618	chr21	36236800	36240600	6_EnhG	E118_15_coreMarks_mnemonics.bed.gz
cg25815220	chr21	36238617	36238618	chr21	36234800	36243000	6_EnhG	E119_15_coreMarks_mnemonics.bed.gz
cg25815220	chr21	36238617	36238618	chr21	36236200	36240200	6_EnhG	E120_15_coreMarks_mnemonics.bed.gz
cg25815220	chr21	36238617	36238618	chr21	36236800	36252800	4_Tx	E121_15_coreMarks_mnemonics.bed.gz
cg25815220	chr21	36238617	36238618	chr21	36237800	36238800	6_EnhG	E122_15_coreMarks_mnemonics.bed.gz
cg25815220	chr21	36238617	36238618	chr21	36237400	36239200	6_EnhG	E123_15_coreMarks_mnemonics.bed.gz
cg25815220	chr21	36238617	36238618	chr21	36238200	36239000	2_TssAFlnk	E124_15_coreMarks_mnemonics.bed.gz
cg25815220	chr21	36238617	36238618	chr21	36237400	36239200	6_EnhG	E125_15_coreMarks_mnemonics.bed.gz
cg25815220	chr21	36238617	36238618	chr21	36236200	36240400	6_EnhG	E126_15_coreMarks_mnemonics.bed.gz
cg25815220	chr21	36238617	36238618	chr21	36236000	36241000	6_EnhG	E127_15_coreMarks_mnemonics.bed.gz
cg25815220	chr21	36238617	36238618	chr21	36237000	36242800	6_EnhG	E128_15_coreMarks_mnemonics.bed.gz
cg25815220	chr21	36238617	36238618	chr21	36237600	36238800	6_EnhG	E129_15_coreMarks_mnemonics.bed.gz
